# Epistatic SNP network analysis (ESNA): A scalable framework for genome-wide detection of higher-order genetic interactions

**DOI:** 10.64898/2026.05.08.26352667

**Authors:** Yang Zhang, Ming Han, Amirthagowri Ambalavanan, Danai Topouza, Zhi Yi Fang, Sara A. Stickley, Shrey Anand, Stuart Turvey, Piushkumar J. Mandhane, Elinor Simons, Theo J. Moraes, Padmaja Subbarao, Jihoon Choi, Qingling Duan

## Abstract

Although genome-wide association studies (GWASs) have been widely applied to investigate the genetic basis of common traits and diseases in human populations, the associated loci do not fully account for the estimated heritability. The missing heritability may be explained, in part, by epistasis or gene-gene interactions. Existing methods for detecting epistasis, however, are limited to pair-wise interactions and/or targeted genomic regions. Here, we present a novel model, termed the *Epistatic SNP Network Analysis* (*ESNA*), which detects higher-order epistatic interactions using genome-wide SNP data. ESNA employs a scale-free network algorithm within a parallel computing framework that identifies modules of correlated SNPs, potentially interacting variants that converge on common biological pathways, while enhancing computational efficiency. We applied *ESNA* to investigate epistatic interactions contributing to respiratory outcomes such as recurrent wheeze and asthma among preschool-aged children in the CHILD Cohort Study. Using genome-wide data comprising 775,569 SNPs from 1,899 children, *ESNA* identified 914 SNP network modules, 9 of which were significantly associated with recurrent wheeze between ages 2 and 5 years (P<5.47×10^-5^). Furthermore, 7 of these wheeze-associated modules were also associated with asthma by age 5 years (P<5.47×10^-5^). Pathway enrichment analysis revealed that the associated modules consist of SNPs located in genes previously implicated in asthma and related biological processes, such as cellular response to stimuli and nervous system development. Compared to existing network-based methods for epistasis, *ESNA* demonstrated substantial improvements in computational efficiency, reducing memory usage by 50% and processing genome-wide SNP data 48 times faster. The code implementation and documentation are available at https://github.com/ComputationalGenomicsLaboratory/ESNA.
