## Supplemental Table 2 for "Epistatic SNP network analysis (ESNA): A scalable framework for genome-wide detection of higher-order genetic interactions"

SNPS	DATE ADDED TO CATALOG	PUBMEDID	FIRST AUTHOR	DATE	JOURNAL	LINK	STUDY	DISEASE/TRAIT	INITIAL SAMPLE SIZE	REPLICATION SAMPLE SIZE	REGION	CHR_ID	CHR_POS	REPORTED GENE(S)	MAPPED_GENE	UPSTREAM_GENE_ID	DOWNSTREAM_GENE_ID	SNP_GENE_IDS	UPSTREAM_GENE_DISTANCE	DOWNSTREAM_GENE_DISTANCE	STRONGEST SNP-RISK ALLELE	MERGED	SNP_ID_CURRENT	CONTEXT	INTERGENIC	RISK ALLELE FREQUENCY	P-VALUE	PVALUE_MLOG	P-VALUE (TEXT)	OR or BETA	95% CI (TEXT)	PLATFORM [SNPS PASSING QC]	CNV	MAPPED_TRAIT	MAPPED_TRAIT_URI	STUDY ACCESSION	GENOTYPING TECHNOLOGY
rs28407950	2019-06-27	31036433	Pividori M	2019-04-26	Lancet Respir Med	www.ncbi.nlm.nih.gov/pubmed/31036433	Shared and distinct genetic risk factors for childhood-onset and adult-onset asthma: genome-wide and transcriptome-wide studies.	Asthma (childhood onset)	9,433 British ancestry cases, 318,237 British ancestry controls		6p21.32	6	32658571.0	HLA-DQA1, HLA-DQB	HLA-DQA1 - HLA-DQB1	ENSG00000196735	ENSG00000231286		11509.0	896.0	rs28407950-C	0	28407950.0	regulatory_region_variant	1.0	0.756	1e-59	59.0		1.354	[1.306-1.405]	Affymetrix [10894596] (imputed)	N	childhood onset asthma	http://purl.obolibrary.org/obo/MONDO_0005405	GCST007995	Genome-wide genotyping array
rs56317450	2019-04-03	30373671	Hayden LP	2018-10-29	Respir Res	www.ncbi.nlm.nih.gov/pubmed/30373671	Childhood asthma is associated with COPD and known asthma variants in COPDGene: a genome-wide association study.	Self-reported childhood asthma in adult smokers	385 European ancestry cases, 4979 European ancestry controls, 325 African American cases, 2342 African American controls		7p21.3	7	11137720.0	PHF14	PHF14			ENSG00000106443			rs56317450-A	0	56317450.0	intron_variant	0.0	0.08	5e-07	6.301029995663981	(AA)	2.11	NR	Illumina [up to 15374350] (imputed)	N	childhood onset asthma	http://purl.obolibrary.org/obo/MONDO_0005405	GCST007508	Genome-wide genotyping array
rs10737105	2020-04-17	31669095	Zhu Z	2019-10-24	J Allergy Clin Immunol	www.ncbi.nlm.nih.gov/pubmed/31669095	Shared Genetic and Experimental Links between Obesity-Related Traits and Asthma Subtypes in UK Biobank.	Asthma (childhood onset)	13,435 European ancestry cases, 393,186 European ancestry controls		10p15.1	10	6589261.0	NR	PRKCQ-AS1			ENSG00000237943			rs10737105-?	0	10737105.0	intron_variant	0.0	NR	1e-14	14.0				Affymetrix [~ 8270000] (imputed)	N	childhood onset asthma	http://purl.obolibrary.org/obo/MONDO_0005405	GCST009841	Genome-wide genotyping array
rs3152	2020-04-17	31669095	Zhu Z	2019-10-24	J Allergy Clin Immunol	www.ncbi.nlm.nih.gov/pubmed/31669095	Shared Genetic and Experimental Links between Obesity-Related Traits and Asthma Subtypes in UK Biobank.	Asthma (childhood onset)	13,435 European ancestry cases, 393,186 European ancestry controls		17q12	17	39671417.0	NR	PGAP3			ENSG00000161395			rs3152-?	0	3152.0	3_prime_UTR_variant	0.0	NR	3e-11	10.522878745280336				Affymetrix [~ 8270000] (imputed)	N	childhood onset asthma	http://purl.obolibrary.org/obo/MONDO_0005405	GCST009841	Genome-wide genotyping array
rs1480090	2019-12-16	31557306	Wang RS	2019-09-26	Clin Pharmacol Ther	www.ncbi.nlm.nih.gov/pubmed/31557306	Pharmacogenomics and Placebo Response in a Randomized Clinical Trial in Asthma.	Response to placebo treatment in childhood asthma (FVC change)	250 European ancestry children		15q26.3	15	98172432.0	ARRDC4	LINC01582 - NA	ENSG00000259611			68671.0		rs1480090-C	0	1480090.0	intron_variant	1.0	0.49	7e-06	5.154901959985743		4.6	NR unit increase	Illumina [NR] (imputed)	N	FVC change measurement, response to placebo	http://www.ebi.ac.uk/efo/EFO_0010339, http://www.ebi.ac.uk/efo/EFO_0008344	GCST009276	Genome-wide genotyping array
rs3024655	2019-05-14	30929738	Ferreira MAR	2019-03-28	Am J Hum Genet	www.ncbi.nlm.nih.gov/pubmed/30929738	Genetic Architectures of Childhood- and Adult-Onset Asthma Are Partly Distinct.	Asthma (adult onset)	26,582 European ancestry cases, 300,671 European ancestry controls	16,297 European ancestry cases, 217,711 European ancestry controls	16p12.1	16	27358181.0	IL4R	IL4R			ENSG00000077238			rs3024655-?	0	3024655.0	intron_variant	0.0	NR	1e-11	11.0		1.105	[1.08-1.13]	Affymetrix [9000000] (imputed)	N	adult onset asthma	http://www.ebi.ac.uk/efo/EFO_1002011	GCST007799	Genome-wide genotyping array
rs3104369	2020-04-17	31669095	Zhu Z	2019-10-24	J Allergy Clin Immunol	www.ncbi.nlm.nih.gov/pubmed/31669095	Shared Genetic and Experimental Links between Obesity-Related Traits and Asthma Subtypes in UK Biobank.	Asthma (adult onset)	33,418 European ancestry cases, 393,186 European ancestry controls		6p21.32	6	32634705.0	NR	HLA-DQA1, HLA-DQA1, HLA-DQA1, HLA-DQA1, HLA-DQA1, HLA-DQA1			ENSG00000232062, ENSG00000206305, ENSG00000236418, ENSG00000228284, ENSG00000225890, ENSG00000196735			rs3104369-?	0	3104369.0	intron_variant	0.0	NR	1e-11	11.0				Affymetrix [~ 8270000] (imputed)	N	adult onset asthma	http://www.ebi.ac.uk/efo/EFO_1002011	GCST009842	Genome-wide genotyping array
rs1468790	2020-04-17	31669095	Zhu Z	2019-10-24	J Allergy Clin Immunol	www.ncbi.nlm.nih.gov/pubmed/31669095	Shared Genetic and Experimental Links between Obesity-Related Traits and Asthma Subtypes in UK Biobank.	Asthma (adult onset)	33,418 European ancestry cases, 393,186 European ancestry controls		2q12.1	2	102475982.0	NR	SLC9A4			ENSG00000180251			rs1468790-?	0	1468790.0	intron_variant	0.0	NR	1e-14	14.0				Affymetrix [~ 8270000] (imputed)	N	adult onset asthma	http://www.ebi.ac.uk/efo/EFO_1002011	GCST009842	Genome-wide genotyping array
rs74263644	2020-04-17	31669095	Zhu Z	2019-10-24	J Allergy Clin Immunol	www.ncbi.nlm.nih.gov/pubmed/31669095	Shared Genetic and Experimental Links between Obesity-Related Traits and Asthma Subtypes in UK Biobank.	Asthma (adult onset)	33,418 European ancestry cases, 393,186 European ancestry controls		2q12.1	2	102578099.0	NR	SLC9A4 - SLC9A2	ENSG00000180251	ENSG00000115616		44127.0	41454.0	rs74263644-?	0	74263644.0	intergenic_variant	1.0	NR	1e-09	9.0				Affymetrix [~ 8270000] (imputed)	N	adult onset asthma	http://www.ebi.ac.uk/efo/EFO_1002011	GCST009842	Genome-wide genotyping array
rs13107091	2020-04-17	31669095	Zhu Z	2019-10-24	J Allergy Clin Immunol	www.ncbi.nlm.nih.gov/pubmed/31669095	Shared Genetic and Experimental Links between Obesity-Related Traits and Asthma Subtypes in UK Biobank.	Atopic asthma	23,982 European ancestry cases, 393,169 European ancestry controls		4p14	4	38766666.0	NR	RNA5SP158 - TLR10	ENSG00000222230	ENSG00000174123		7774.0	5572.0	rs13107091-?	0	13107091.0	intergenic_variant	1.0	NR	3e-08	7.522878745280337				Affymetrix [~ 8270000] (imputed)	N	atopic asthma	http://www.ebi.ac.uk/efo/EFO_0010638	GCST009850	Genome-wide genotyping array
rs4795413	2020-04-17	31669095	Zhu Z	2019-10-24	J Allergy Clin Immunol	www.ncbi.nlm.nih.gov/pubmed/31669095	Shared Genetic and Experimental Links between Obesity-Related Traits and Asthma Subtypes in UK Biobank.	Atopic asthma	23,982 European ancestry cases, 393,169 European ancestry controls		17q21.1	17	39994693.0	NR	PSMD3			ENSG00000108344			rs4795413-?	0	4795413.0	non_coding_transcript_exon_variant	0.0	NR	8e-11	10.096910013008056				Affymetrix [~ 8270000] (imputed)	N	atopic asthma	http://www.ebi.ac.uk/efo/EFO_0010638	GCST009850	Genome-wide genotyping array
rs41288885	2020-04-17	31669095	Zhu Z	2019-10-24	J Allergy Clin Immunol	www.ncbi.nlm.nih.gov/pubmed/31669095	Shared Genetic and Experimental Links between Obesity-Related Traits and Asthma Subtypes in UK Biobank.	Atopic asthma	23,982 European ancestry cases, 393,169 European ancestry controls		6p21.32	6	32717421.0	NR	MTCO3P1 - HLA-DQB3	ENSG00000237145	ENSG00000224197		10466.0	13337.0	rs41288885-?	0	41288885.0	intergenic_variant	1.0	NR	9e-10	9.045757490560677				Affymetrix [~ 8270000] (imputed)	N	atopic asthma	http://www.ebi.ac.uk/efo/EFO_0010638	GCST009850	Genome-wide genotyping array
rs3130160	2020-04-17	31669095	Zhu Z	2019-10-24	J Allergy Clin Immunol	www.ncbi.nlm.nih.gov/pubmed/31669095	Shared Genetic and Experimental Links between Obesity-Related Traits and Asthma Subtypes in UK Biobank.	Atopic asthma	23,982 European ancestry cases, 393,169 European ancestry controls		6p21.32	6	33157195.0	NR	HCG24 - COL11A2	ENSG00000233043	ENSG00000232541		9428.0	5486.0	rs3130160-?	0	3130160.0	intergenic_variant	1.0	NR	9e-11	10.045757490560677				Affymetrix [~ 8270000] (imputed)	N	atopic asthma	http://www.ebi.ac.uk/efo/EFO_0010638	GCST009850	Genome-wide genotyping array
rs10975660	2020-04-17	31669095	Zhu Z	2019-10-24	J Allergy Clin Immunol	www.ncbi.nlm.nih.gov/pubmed/31669095	Shared Genetic and Experimental Links between Obesity-Related Traits and Asthma Subtypes in UK Biobank.	Atopic asthma	23,982 European ancestry cases, 393,169 European ancestry controls		9p24.1	9	6583518.0	NR	GLDC			ENSG00000178445			rs10975660-?	0	10975660.0	intron_variant	0.0	NR	7e-09	8.154901959985743				Affymetrix [~ 8270000] (imputed)	N	atopic asthma	http://www.ebi.ac.uk/efo/EFO_0010638	GCST009850	Genome-wide genotyping array
rs4952375	2021-04-07	32841424	Herrera-Luis E	2020-08-25	Pediatr Allergy Immunol	www.ncbi.nlm.nih.gov/pubmed/32841424	Genome-wide association study reveals a novel locus for asthma with severe exacerbations in diverse populations.	Asthma with severe exacerbations	1,283 Latino cases, 2,027 Latino controls	448 African American cases, 595 African American controls	2p21	2	41789723.0	NR	NA - LDHAP3		ENSG00000236090			30024.0	rs4952375-A	0	4952375.0	intergenic_variant	1.0	0.227	1e-06	6.0	(Latino)	1.37	[1.20-1.55]	Affymetrix [9737707] (imputed)	N	asthma	http://purl.obolibrary.org/obo/MONDO_0004979	GCST011457	Genome-wide genotyping array
rs697852	2020-03-02	31361310	Johansson A	2019-07-30	Hum Mol Genet	www.ncbi.nlm.nih.gov/pubmed/31361310	Genome-wide association analysis of 350 000 Caucasians from the UK Biobank identifies novel loci for asthma, hay fever and eczema.	Allergic disease (asthma, hay fever or eczema)	106,772 European ancestry cases, 239,773 European ancestry controls	83,335 cases, 34,934 controls	1q42.12	1	226727033.0	NR	ITPKB			ENSG00000143772			rs697852-?	0	697852.0	intron_variant	0.0	NR	7e-08	7.154901959985743		1.0416667	NR	Affymetrix [15688218] (imputed)	N	asthma, Eczema, allergic rhinitis	http://purl.obolibrary.org/obo/MONDO_0004979, http://purl.obolibrary.org/obo/HP_0000964, http://www.ebi.ac.uk/efo/EFO_0005854	GCST009716	Genome-wide genotyping array
rs62066853	2020-04-17	31669095	Zhu Z	2019-10-24	J Allergy Clin Immunol	www.ncbi.nlm.nih.gov/pubmed/31669095	Shared Genetic and Experimental Links between Obesity-Related Traits and Asthma Subtypes in UK Biobank.	Nonatopic asthma	28,862 European ancestry cases, 422,048 European ancestry controls		17q21.1	17	39974239.0	NR	GSDMA			ENSG00000167914			rs62066853-?	0	62066853.0	intron_variant	0.0	NR	6e-09	8.221848749616356				Affymetrix [~ 8270000] (imputed)	N	asthma	http://purl.obolibrary.org/obo/MONDO_0004979	GCST009845	Genome-wide genotyping array
rs1942	2020-06-04	32296059	Han Y	2020-04-15	Nat Commun	www.ncbi.nlm.nih.gov/pubmed/32296059	Genome-wide analysis highlights contribution of immune system pathways to the genetic architecture of asthma.	Asthma	84,492 European ancestry cases, 2,149 African American cases, 606 Hispanic cases, 1,239 Japanese ancestry cases, 437,036 European ancestry controls, 6,055 African American controls, 792 Hispanic controls, 3,976 Japanese ancestry controls	NR	15q15.1	15	41482225.0	RTF1	RTF1			ENSG00000137815			rs1942-G	0	1942.0	3_prime_UTR_variant	0.0	0.54	1e-12	12.0				NR [> 9500000] (imputed)	N	asthma	http://purl.obolibrary.org/obo/MONDO_0004979	GCST010043	Genome-wide genotyping array
rs1379298	2022-11-17	36329257	Lee CJ	2022-11-03	Commun Biol	www.ncbi.nlm.nih.gov/pubmed/36329257	Phenome-wide analysis of Taiwan Biobank reveals novel glycemia-related loci and genetic risks for diabetes.	Asthma	2,641 Taiwanese ancestry cases, 67,097 Taiwanese ancestry controls		5q22.1	5	111100028.0		WDR36			ENSG00000134987			rs1379298-?	0	1379298.0	intron_variant	0.0	NR	6e-06	5.221848749616356	(Conditioned on rs1837253)			NR [5925277] (imputed)	N	asthma	http://purl.obolibrary.org/obo/MONDO_0004979	GCST90239642	Genome-wide genotyping array
rs6498021	2020-03-30	31959851	Olafsdottir TA	2020-01-20	Nat Commun	www.ncbi.nlm.nih.gov/pubmed/31959851	Eighty-eight variants highlight the role of T cell regulation and airway remodeling in asthma pathogenesis.	Asthma	16,247 European ancestry cases, 346,486 European ancestry controls, 52,942 cases, 355,713 controls		16p12.1	16	27403057.0	IL21R, IL4R, IL21R-AS1, GTF3C1, FLJ21408, NSMCE1	IL21R			ENSG00000103522			rs6498021-T	0	6498021.0	intron_variant	0.0	0.13956	3e-08	7.522878745280337		1.0515357	[1.03-1.08]	Affymetrix [32463443] (imputed)	N	asthma	http://purl.obolibrary.org/obo/MONDO_0004979	GCST009798	Genome-wide genotyping array
rs2448519	2020-03-30	31959851	Olafsdottir TA	2020-01-20	Nat Commun	www.ncbi.nlm.nih.gov/pubmed/31959851	Eighty-eight variants highlight the role of T cell regulation and airway remodeling in asthma pathogenesis.	Asthma	16,247 European ancestry cases, 346,486 European ancestry controls, 52,942 cases, 355,713 controls		3q29	3	195988997.0	SDHAP1, LOC105374301, TFRC, TNK2, MIR6829, LINC00885	SDHAP1			ENSG00000185485			rs2448519-C	0	2448519.0	intron_variant	0.0	0.39812	2e-07	6.698970004336019		1.0366	[1.02-1.05]	Affymetrix [32463443] (imputed)	N	asthma	http://purl.obolibrary.org/obo/MONDO_0004979	GCST009798	Genome-wide genotyping array
rs204993	2011-08-27	21804548	Hirota T	2011-07-31	Nat Genet	www.ncbi.nlm.nih.gov/pubmed/21804548	Genome-wide association study identifies three new susceptibility loci for adult asthma in the Japanese population.	Asthma	1,532 Japanese ancestry cases, 3,304 Japanese ancestry controls	5,639 Japanese ancestry cases, 24,608 Japanese ancestry controls	6p21.32	6	32187804.0	PBX2	PBX2, PBX2, PBX2, PBX2, PBX2			ENSG00000237344, ENSG00000204304, ENSG00000206315, ENSG00000224952, ENSG00000232005			rs204993-A	0	204993.0	intron_variant	0.0	0.58	2e-15	14.69897000433602		1.17	[1.12-1.21]	Illumina [458847]	N	asthma	http://purl.obolibrary.org/obo/MONDO_0004979	GCST001183	Genome-wide genotyping array
rs3095318	2017-03-30	27611488	Almoguera B	2016-09-09	Am J Respir Crit Care Med	www.ncbi.nlm.nih.gov/pubmed/27611488	Identification of Four Novel Loci in Asthma in European American and African American Populations.	Adult asthma	337 African American allergic asthma cases, 321 African American non-allergic asthma cases, 1,367 African American controls, 466 European American allergic asthma cases, 626 European American non-allergic asthma cases, 7,878 European American controls		6p21.33	6	31120368.0	PSORS1C1	PSORS1C1, PSORS1C1, PSORS1C1, PSORS1C1, PSORS1C1, PSORS1C1, CDSN, CDSN, CDSN, CDSN, CDSN, CDSN			ENSG00000231094, ENSG00000233439, ENSG00000206458, ENSG00000233734, ENSG00000204540, ENSG00000235487, ENSG00000237114, ENSG00000137197, ENSG00000204539, ENSG00000237165, ENSG00000237123, ENSG00000206460			rs3095318-?	0	3095318.0	missense_variant	0.0	NR	2e-11	10.69897000433602		0.351	[0.25-0.45] unit increase	Affymetrix, Illumina [NR] (imputed)	N	asthma	http://purl.obolibrary.org/obo/MONDO_0004979	GCST003833	Genome-wide genotyping array
rs1530572	2017-03-30	27611488	Almoguera B	2016-09-09	Am J Respir Crit Care Med	www.ncbi.nlm.nih.gov/pubmed/27611488	Identification of Four Novel Loci in Asthma in European American and African American Populations.	Asthma (childhood onset)	1,181 African American allergic asthma child cases, 498 African American non-allergic asthma child cases, 2,993 African American child controls, 998 European American allergic asthma child cases, 182 European American non-allergic asthma child cases, 4,097 European American child controls.		2q21.2	2	133880928.0	MIR3679							rs1530572-?	0	1530572.0	intergenic_variant	1.0	NR	8e-06	5.096910013008056		0.167	[0.094-0.24] unit increase	Affymetrix, Illumina [NR] (imputed)	N	asthma	http://purl.obolibrary.org/obo/MONDO_0004979	GCST003832	Genome-wide genotyping array
rs157577	2023-01-25	36344522	Jia G	2022-11-07	Nat Commun	www.ncbi.nlm.nih.gov/pubmed/36344522	Discerning asthma endotypes through comorbidity mapping.	Asthma in any disease	44,383 European ancestry cases, 260,715 European ancestry controls	4,854 European ancestry cases, 33,806 European ancestry controls, 998 Caribbean ancestry cases, 5,835 Caribbean ancestry controls, 3,368 East Asian ancestry cases, 191,045 East Asian ancestry controls	5q31.1	5	132227878.0		P4HA2			ENSG00000072682			rs157577-G	0	157577.0	intron_variant	0.0	0.279	2e-08	7.698970004336019	(EA)	0.9	[0.88-0.92]	NR [96000000] (imputed)	N	asthma	http://purl.obolibrary.org/obo/MONDO_0004979	GCST90244761	Genome-wide genotyping array
rs12450323	2014-08-02	24388013	Ferreira MA	2013-12-30	J Allergy Clin Immunol	www.ncbi.nlm.nih.gov/pubmed/24388013	Genome-wide association analysis identifies 11 risk variants associated with the asthma with hay fever phenotype.	Asthma and hay fever	6,685 European ancestry cases, 14,091 European ancestry controls	878 European ancestry cases, 2,455 European ancestry controls	17q21.1	17	39816455.0	IKZF3	IKZF3			ENSG00000161405			rs12450323-T	0	12450323.0	intron_variant	0.0	NR	4e-07	6.3979400086720375		1.16	[1.1-1.22]	Illumina [up to 4972397] (imputed)	N	asthma, seasonal allergic rhinitis	http://purl.obolibrary.org/obo/MONDO_0004979, http://www.ebi.ac.uk/efo/EFO_0003956	GCST002322	Genome-wide genotyping array
rs8067378	2022-05-19	35126453	Zhou Y	2022-01-20	Front Genet	www.ncbi.nlm.nih.gov/pubmed/35126453	Shared Genetic Architecture and Causal Relationship Between Asthma and Cardiovascular Diseases: A Large-Scale Cross-Trait Analysis.	Asthma and cardiovascular disease	19,954 European ancestry cases, 107,715 European ancestry controls		17q21.1	17	39895095.0		ZPBP2 - GSDMB	ENSG00000186075	ENSG00000073605		17199.0	9500.0	rs8067378-?	0	8067378.0	regulatory_region_variant	1.0	NR	3e-41	40.52287874528034				NR [NR]	N	asthma, cardiovascular disease	http://purl.obolibrary.org/obo/MONDO_0004979, http://www.ebi.ac.uk/efo/EFO_0000319	GCST90103427	Genome-wide genotyping array
rs12603332	2022-05-19	35126453	Zhou Y	2022-01-20	Front Genet	www.ncbi.nlm.nih.gov/pubmed/35126453	Shared Genetic Architecture and Causal Relationship Between Asthma and Cardiovascular Diseases: A Large-Scale Cross-Trait Analysis.	Asthma and cardiovascular disease	19,954 European ancestry cases, 107,715 European ancestry controls		17q21.1	17	39926554.0		ORMDL3			ENSG00000172057			rs12603332-?	0	12603332.0	5_prime_UTR_variant	0.0	NR	1e-38	38.0				NR [NR]	N	asthma, cardiovascular disease	http://purl.obolibrary.org/obo/MONDO_0004979, http://www.ebi.ac.uk/efo/EFO_0000319	GCST90103427	Genome-wide genotyping array
rs6475448	2016-06-08	26083242	Dahlin A	2015-06-17	PLoS One	www.ncbi.nlm.nih.gov/pubmed/26083242	Genome-Wide Association Study Identifies Novel Pharmacogenomic Loci For Therapeutic Response to Montelukast in Asthma.	Response to montelukast in asthma (change in FEV1)	88 European ancestry cases, 10 African ancestry cases, 35 Asian ancestry cases	101 European ancestry cases, 33 African ancestry cases, 50 Asian ancestry cases	9p21.3	9	20497144.0	MLLT3	MLLT3			ENSG00000171843			rs6475448-A	0	6475448.0	intron_variant	0.0	NR	2e-09	8.698970004336019		129.0	[NR] mL increase (CLIC cohort)	Illumina [532264]	N	FEV change measurement, response to montelukast	http://www.ebi.ac.uk/efo/EFO_0005921, http://www.ebi.ac.uk/efo/EFO_0007612	GCST002979	Genome-wide genotyping array
rs1404568	2017-05-30	28167095	Forno E	2017-02-04	J Allergy Clin Immunol	www.ncbi.nlm.nih.gov/pubmed/28167095	Genome-wide interaction study of dust mite allergen on lung function in children with asthma.	Lung function (FEV1) in asthma (dust mite allergen exposure interaction)	440 Puerto Rican ancestry child cases	497 European ancestry child cases, 605 Hispanic child cases	3q24	3	143491347.0	NR	SLC9A9			ENSG00000181804			rs1404568-G	0	1404568.0	intron_variant	0.0	0.18	2e-06	5.698970004336019				Illumina [1830000] (imputed)	N	forced expiratory volume, allergen exposure measurement	http://www.ebi.ac.uk/efo/EFO_0004314, http://www.ebi.ac.uk/efo/EFO_0007944	GCST004107	Genome-wide genotyping array
rs2825968	2018-01-30	29273806	Demenais F	2017-12-22	Nat Genet	www.ncbi.nlm.nih.gov/pubmed/29273806	Multiancestry association study identifies new asthma risk loci that colocalize with immune-cell enhancer marks.	Asthma	19,954 European ancestry cases, 107,715 European ancestry controls, 2,149 African ancestry cases, 6,055 African ancestry controls, 1,239 Japanese ancestry cases, 3,976 Japanese ancestry controls, 606 Latino cases, 792 Latino controls		21q21.1	21	20043380.0	TMPRSS15, NCAM2	LINC01683 - LINC02573	ENSG00000233480	ENSG00000233236		143337.0	213372.0	rs2825968-T	0	2825968.0	intergenic_variant	1.0	0.49	6e-06	5.221848749616356	(Latino)	1.4492754		Affymetrix, Illumina, Perlegen [2831075] (imputed)	N	asthma	http://purl.obolibrary.org/obo/MONDO_0004979	GCST005212	Genome-wide genotyping array
