## Supplemental Table 3 for "Epistatic SNP network analysis (ESNA): A scalable framework for genome-wide detection of higher-order genetic interactions"

SNP Cluster	#SNPs	Intergenic SNPs	Intragenic SNPs	% Intergenic	% Intragenic
Cluster686	6406	4227	2179	65.99%	34.01%
Cluster157	4219	2994	1225	70.96%	29.04%
Cluster416	7574	4997	2577	65.98%	34.02%
Cluster257	12033	6734	5299	55.96%	44.04%
Cluster504	7407	4963	2444	67.00%	33.00%
Cluster438	3450	2415	1035	70.00%	30.00%
Cluster290	5831	4081	1750	69.99%	30.01%
Cluster95	18764	9283	9481	49.47%	50.53%
Cluster282	7016	4577	2439	65.24%	34.76%
Total	72700	44271	28429	60.90%	39.10%
