## Supplemental Table 4 for "Epistatic SNP network analysis (ESNA): A scalable framework for genome-wide detection of higher-order genetic interactions"

SNP	CHR	BP	P	A1
rs29415191 (GWS)	17	37903731	3.968e-08	G
rs2952140	17	37928059	8.198e-08	C
rs4795395	17	37962987	3.407e-07	A
rs9910826	17	38035648	6.674e-08	G
rs8067378	17	38051348	8.031e-08	G
rs9303279	17	38073968	1.432e-07	G
rs8074437	17	38076137	9.988e-08	T
rs12603332	17	38082807	9.601e-08	T
